# Artificial Intelligence and Mobile Health Technologies for Improved Healthcare Access: Design and Pilot Evaluation of an Integrated Digital Health Platform for a Nigerian Teaching Hospital

**DOI:** 10.64898/2026.09.02.26361014

**Authors:** Ogorchukwu Emmanuel Ochem, Okwuchukwu Praise Ezego

## Abstract

Healthcare access barriers among Nigerian university students remain under-researched, particularly regarding localized digital health interventions. This study designed, developed, and evaluated a mobile health platform integrating AI-assisted triage, teleconsultation, appointment scheduling, and records management for students at the University of Abuja Teaching Hospital (UATH). A single-group pre-post design was conducted with 50 enrolled student-patients, with each participant observed for 30 days. The platform’s triage feature utilized MedGemma, deployed locally via Ollama on UATH infrastructure using a multi-turn conversational architecture. Evaluation metrics included a survey operationalizing the Penchansky and Thomas access framework, the System Usability Scale (SUS), and triage validation against two independent clinicians using weighted Cohen’s kappa. Among 61 in-scope triage sessions from 28 participants, mean triage response time was 34.8 seconds with no performance degradation. Among 22 participants completing the SUS, the mean score was 73.2, significantly exceeding the standard 68 benchmark (p = .046). Healthcare access improved directionally across four of five measured dimensions. AI triage classifications demonstrated substantial agreement with independent clinicians **(κ = 0.66–0.72)**, strengthening in longer conversations. No significant access equity differences were detected between on-campus and off-campus participants in the underpowered pilot subgroup analysis. This study demonstrates the technical feasibility, usability, and clinical concordance of a locally deployed, AI-assisted health platform in a resource-constrained Nigerian setting, providing, to our knowledge, the first evaluation of MedGemma for AI-assisted triage among Nigerian university students and justifying a larger, fully powered follow-up study.
