## Supplementary_Data_S1-S4 for "Artificial Intelligence and Mobile Health Technologies for Improved Healthcare Access: Design and Pilot Evaluation of an Integrated Digital Health Platform for a Nigerian Teaching Hospital": Ogorchukwu_Emmanuel_Ochem_MedGemma_Supplementary_Dataset_S1-S4.xlsx

### Sheet: README
Supplementary Data
Research title	Artificial Intelligence and Mobile Health Technologies for Improved Healthcare Access: Design and Pilot Evaluation of an Integrated Digital Health Platform for a Nigerian Teaching Hospital
Authors	Ogorchukwu Emmanuel Ochem; Okwuchukwu Praise Ezego
Corresponding author	Ogorchukwu Emmanuel Ochem
Supplementary file	Data S1–S4
Version/date	August 2026
Purpose	De-identified analysis dataset prepared from the study dataset for reproducibility.
S1 Participants	Participant characteristics and completion/AI-triage-use indicators.
S2 Access Outcomes	Baseline and post-intervention healthcare access scores.
S3 SUS Responses	Item-level System Usability Scale responses.
S4 Triage Validation	AI and clinician urgency classifications, patient-turn counts, and analysis-window indicators.
30-day rule	Each participant's first logged AI-triage session is Day 0. Sessions occurring before 30 elapsed days are included in primary performance and concordance analyses.
Urgency normalization	Raw 'non-urgent' classifications are normalized to 'routine', yielding routine, urgent, and emergency.
Timestamps	Exact timestamps are omitted; days_from_first_session is retained to reproduce the participant-specific inclusion rule.
Validators	Validator names are replaced with Clinician A and Clinician B.
Verification	61 in-scope sessions from 28 participants. Raw agreement: AI–Clinician A 55/61 (90.2%); AI–Clinician B 57/61 (93.4%); Clinician A–Clinician B 55/61 (90.2%).
Clinician discordances	S007, S014, S051, S057, S064, S066.
Sharing note	Public sharing remains subject to ethics approval, consent terms, and applicable institutional/data-protection requirements.

### Sheet: S1 Participants
participant_id	sex	residence_type	completed_baseline	completed_post	used_ai_triage
P01	F	on-campus	Y	Y	N
P02	M	on-campus	Y	N	Y
P03	F	off-campus	Y	Y	N
P04	M	on-campus	Y	N	N
P05	F	on-campus	Y	Y	Y
P06	M	off-campus	Y	Y	Y
P07	F	on-campus	Y	Y	Y
P08	M	off-campus	Y	Y	N
P09	F	off-campus	Y	Y	N
P10	F	on-campus	Y	Y	N
P11	F	off-campus	Y	Y	N
P12	F	off-campus	Y	Y	N
P13	M	off-campus	Y	Y	N
P14	M	off-campus	Y	Y	Y
P15	M	off-campus	Y	Y	Y
P16	M	off-campus	Y	Y	Y
P17	F	on-campus	Y	Y	Y
P18	F	off-campus	Y	Y	N
P19	M	off-campus	Y	Y	N
P20	M	on-campus	Y	N	Y
P21	M	off-campus	Y	Y	Y
P22	M	on-campus	Y	Y	Y
P23	M	off-campus	Y	Y	Y
P24	M	on-campus	Y	N	Y
P25	F	off-campus	Y	Y	Y
P26	F	on-campus	Y	Y	Y
P27	F	off-campus	Y	Y	Y
P28	M	off-campus	Y	Y	Y
P29	M	off-campus	N	N	Y
P30	M	off-campus	Y	Y	N
P31	F	off-campus	Y	Y	Y
P32	M	off-campus	Y	Y	Y
P33	F	on-campus	Y	Y	Y
P34	F	on-campus	Y	N	Y
P35	F	on-campus	Y	Y	Y
P36	F	off-campus	Y	Y	N
P37	M	off-campus	Y	N	Y
P38	F	off-campus	Y	Y	N
P39	M	on-campus	Y	Y	N
P40	M	on-campus	Y	Y	N
P41	F	off-campus	Y	Y	Y
P42	F	off-campus	Y	N	Y
P43	F	off-campus	Y	Y	Y
P44	M	on-campus	Y	Y	Y
P45	F	on-campus	Y	Y	Y
P46	M	on-campus	Y	Y	Y
P47	F	off-campus	Y	Y	Y
P48	F	on-campus	Y	Y	Y
P49	M	off-campus	Y	Y	Y
P50	M	off-campus	Y	Y	N

### Sheet: S2 Access Outcomes
participant_id	timepoint	availability	accessibility	accommodation	affordability	acceptability	composite
P01	baseline	3.6	2.6	3.2	2.6	2.6	2.92
P01	post	4	2.1	3.1	2.1	2.4	2.74
P02	baseline	2.3	2.1	2.6	2.1	2.8	2.38
P03	baseline	3.6	2.2	2.9	2.9	3	2.92
P03	post	3.7	2.9	3.2	3	3.3	3.22
P04	baseline	3.3	2.9	4.2	2.6	3	3.2
P05	baseline	3	2.2	2.9	2.4	2.2	2.54
P05	post	3.3	2.5	2.9	2.3	2.3	2.66
P06	baseline	3	2.9	2.7	2.2	2.7	2.7
P06	post	3.5	2.7	3.4	2.4	2.6	2.92
P07	baseline	2.9	2.6	2.9	2.7	2.1	2.64
P07	post	3.3	2.7	2.5	2.7	2.3	2.7
P08	baseline	3.2	2.5	2.1	1.1	2.9	2.36
P08	post	3.2	2.5	2.5	1	2.2	2.28
P09	baseline	3.2	2.7	2.6	3.3	3.5	3.06
P09	post	3.4	2.6	2.3	3.4	3.7	3.08
P10	baseline	3	3	3.8	2.8	3.3	3.18
P10	post	3.3	2.9	3.7	2.8	3.1	3.16
P11	baseline	2.1	1	2.7	2	2.1	1.98
P11	post	2.2	1.3	3	1.5	2.2	2.04
P12	baseline	2.6	2.3	2.8	2.1	2.7	2.5
P12	post	2.7	2.4	2.5	2.3	2.7	2.52
P13	baseline	2.7	2.8	3	2.9	2.7	2.82
P13	post	2.3	2.8	2.7	2.5	2.8	2.62
P14	baseline	3.1	3.1	4.4	3.3	3.7	3.52
P14	post	2.9	3.2	4.1	3.4	3.4	3.4
P15	baseline	2.9	3	3.3	2.9	2.6	2.94
P15	post	2.6	3.1	3.2	3.3	2.7	2.98
P16	baseline	3	2.3	2.6	2.1	2.9	2.58
P16	post	2.7	3	2.6	2.4	3.3	2.8
P17	baseline	3.6	3.6	3.6	2.6	3.8	3.44
P17	post	3.5	3.2	3.9	2.2	3.9	3.34
P18	baseline	3.4	4	4.1	3.2	3.6	3.66
P18	post	3.7	4.5	4	3.1	4	3.86
P19	baseline	3.3	3.1	3.2	2.3	3.1	3
P19	post	3.5	2.7	3.4	1.6	2.8	2.8
P20	baseline	1.8	2.8	2.7	2.2	2.7	2.44
P21	baseline	2.6	2.9	3.1	1.5	3	2.62
P21	post	3	3.7	3	1.1	2.8	2.72
P22	baseline	2.5	2.6	2.2	1.1	2.3	2.14
P22	post	2.9	3	2	1	2.5	2.28
P23	baseline	2.4	2.6	2.8	1.1	2.4	2.26
P23	post	2.4	3	2.7	1.2	2.5	2.36
P24	baseline	3.1	3	3.3	2.5	4.1	3.2
P25	baseline	2.8	2.9	2.7	2.2	2.8	2.68
P25	post	2.8	2.6	2.1	2.8	3	2.66
P26	baseline	2.2	2	3.4	2.3	2.9	2.56
P26	post	2.3	2.5	3.4	2	3.3	2.7
P27	baseline	2.5	2.8	3.1	2.2	3.4	2.8
P27	post	2.4	3	2.9	2.5	3.8	2.92
P28	baseline	3.2	2.6	3.7	2.8	3.2	3.1
P28	post	3.3	2.8	3.8	3.1	3.9	3.38
P30	baseline	3.6	3.2	3.6	2.5	3.9	3.36
P30	post	3.8	3.7	3.7	2.4	4.1	3.54
P31	baseline	2.8	2.3	3	3.2	2.9	2.84
P31	post	2.4	2.4	2.3	3.3	2.5	2.58
P32	baseline	3	1.8	2.4	2.1	2.8	2.42
P32	post	3.1	1.8	2.2	2.2	2.6	2.38
P33	baseline	3.2	3.1	3.6	2.7	3.8	3.28
P33	post	3.7	3.3	3.5	2.6	3.9	3.4
P34	baseline	2.6	2.3	3.3	2.3	2.9	2.68
P35	baseline	3.7	3.1	3	2.8	2.5	3.02
P35	post	4.1	3.4	2.9	3.4	2.4	3.24
P36	baseline	2.7	2.4	3.2	2.4	3.7	2.88
P36	post	2.6	2.5	3.4	2.6	3.8	2.98
P37	baseline	2.7	2.5	2.9	2	4.2	2.86
P38	baseline	2.6	2.4	3.4	2.4	3.4	2.84
P38	post	2.7	2.5	3.7	3	3.4	3.06
P39	baseline	1.9	2	2.5	1.7	2.3	2.08
P39	post	1.8	2.1	2.8	1.8	2.5	2.2
P40	baseline	3.8	3.4	4.1	3.9	3.9	3.82
P40	post	3.6	3.6	4.4	3.6	3.5	3.74
P41	baseline	2.2	2.2	2	1.6	3.1	2.22
P41	post	2.3	2.1	1.9	1.8	3.2	2.26
P42	baseline	2.2	2.5	2.5	1.5	2.9	2.32
P43	baseline	2.7	1.5	2.6	2.4	2	2.24
P43	post	3.3	1.7	3.1	2.7	2	2.56
P44	baseline	3.3	2.2	4.1	2.9	3.7	3.24
P44	post	3	2	3.7	3.1	3.6	3.08
P45	baseline	3.4	3	3.8	2.7	3.1	3.2
P45	post	3.7	2.8	3.4	2.6	2.7	3.04
P46	baseline	3.9	2.8	3.4	3.3	3.4	3.36
P46	post	4.2	3	3.7	2.6	3.7	3.44
P47	baseline	3.3	2.6	2.5	2.4	2.7	2.7
P47	post	2.9	3	2.3	2.3	2.7	2.64
P48	baseline	4.2	3.2	4.1	3.3	3.3	3.62
P48	post	4.2	3.3	4.2	3.6	3.6	3.78
P49	baseline	2.3	3.1	3.6	2.6	3.9	3.1
P49	post	2.1	3.1	3.3	2.8	4.2	3.1
P50	baseline	2.3	1.6	2.5	1.4	2.6	2.08
P50	post	2.1	1.5	2.7	1.6	2.9	2.16

### Sheet: S3 SUS Responses
participant_id	sus_1	sus_2	sus_3	sus_4	sus_5	sus_6	sus_7	sus_8	sus_9	sus_10
P05	5	1	3	2	5	3	2	3	3	1
P06	1	1	4	1	4	2	4	2	3	2
P07	3	1	5	3	3	2	3	2	5	1
P14	3	2	5	1	4	1	4	3	4	1
P16	4	3	3	3	4	1	3	3	3	2
P17	4	2	4	1	4	1	5	2	4	1
P21	5	4	5	2	4	3	4	3	2	3
P22	4	3	4	2	3	3	5	2	3	1
P23	2	3	5	1	4	2	5	1	4	1
P25	4	1	5	2	4	1	3	2	3	2
P26	5	3	5	1	5	3	4	2	5	1
P27	4	1	4	1	4	1	5	2	4	2
P28	4	3	5	2	4	2	3	2	4	2
P32	3	2	4	1	4	3	2	2	5	1
P33	4	1	4	2	2	2	3	1	5	2
P35	5	2	4	3	4	3	3	2	5	1
P41	5	2	4	1	4	3	4	2	4	1
P43	4	1	5	1	4	1	4	3	4	1
P44	4	1	5	1	5	2	4	3	4	1
P47	3	2	3	3	1	3	3	5	1	4
P48	3	2	2	2	5	3	5	5	4	1
P49	2	3	3	3	4	1	3	2	4	2

### Sheet: S4 Triage Validation
session_id	participant_id	days_from_first_session	included_in_30_day_window	num_patient_turns	ai_classification	clinician_a_classification	clinician_b_classification	ai_vs_clinician_a_agree	ai_vs_clinician_b_agree	clinician_a_vs_b_agree
S001	P02	0	TRUE	4	routine	routine	routine	TRUE	TRUE	TRUE
S002	P05	0	TRUE	5	urgent	urgent	urgent	TRUE	TRUE	TRUE
S003	P05	40.75	FALSE	4	routine	routine	routine	TRUE	TRUE	TRUE
S004	P05	26.53	TRUE	2	routine	routine	routine	TRUE	TRUE	TRUE
S005	P06	0	TRUE	4	routine	routine	routine	TRUE	TRUE	TRUE
S006	P07	28.22	TRUE	5	routine	routine	routine	TRUE	TRUE	TRUE
S007	P07	0	TRUE	11	routine	urgent	routine	FALSE	TRUE	FALSE
S008	P14	0	TRUE	2	urgent	urgent	urgent	TRUE	TRUE	TRUE
S009	P14	26.89	TRUE	5	routine	routine	routine	TRUE	TRUE	TRUE
S010	P14	13.19	TRUE	2	routine	routine	routine	TRUE	TRUE	TRUE
S011	P14	3.84	TRUE	3	routine	routine	routine	TRUE	TRUE	TRUE
S012	P16	0	TRUE	6	urgent	urgent	urgent	TRUE	TRUE	TRUE
S013	P16	20.12	TRUE	7	routine	urgent	urgent	FALSE	FALSE	TRUE
S014	P16	12.85	TRUE	5	routine	urgent	routine	FALSE	TRUE	FALSE
S015	P16	27.49	TRUE	3	routine	routine	routine	TRUE	TRUE	TRUE
S016	P16	6.35	TRUE	4	routine	routine	routine	TRUE	TRUE	TRUE
S017	P17	0	TRUE	2	routine	routine	routine	TRUE	TRUE	TRUE
S018	P20	0	TRUE	7	routine	routine	routine	TRUE	TRUE	TRUE
S019	P21	0	TRUE	4	routine	routine	routine	TRUE	TRUE	TRUE
S020	P21	10.57	TRUE	4	routine	routine	routine	TRUE	TRUE	TRUE
S021	P22	23.07	TRUE	5	routine	routine	routine	TRUE	TRUE	TRUE
S022	P22	0	TRUE	5	routine	routine	routine	TRUE	TRUE	TRUE
S023	P23	0	TRUE	5	routine	routine	routine	TRUE	TRUE	TRUE
S024	P23	29.17	TRUE	7	routine	routine	routine	TRUE	TRUE	TRUE
S025	P24	0	TRUE	2	routine	routine	routine	TRUE	TRUE	TRUE
S026	P25	21.8	TRUE	3	routine	routine	routine	TRUE	TRUE	TRUE
S027	P25	49.28	FALSE	4	urgent	emergency	urgent	FALSE	TRUE	FALSE
S028	P25	0	TRUE	3	routine	routine	routine	TRUE	TRUE	TRUE
S029	P26	18.99	TRUE	6	routine	routine	routine	TRUE	TRUE	TRUE
S030	P26	17.25	TRUE	4	routine	routine	routine	TRUE	TRUE	TRUE
S031	P26	0	TRUE	8	routine	routine	routine	TRUE	TRUE	TRUE
S032	P26	19.35	TRUE	2	routine	routine	routine	TRUE	TRUE	TRUE
S033	P27	0	TRUE	4	routine	routine	routine	TRUE	TRUE	TRUE
S034	P28	33.98	FALSE	2	routine	routine	routine	TRUE	TRUE	TRUE
S035	P28	35.12	FALSE	3	routine	routine	routine	TRUE	TRUE	TRUE
S036	P28	0	TRUE	4	routine	routine	routine	TRUE	TRUE	TRUE
S037	P28	0.27	TRUE	2	routine	routine	routine	TRUE	TRUE	TRUE
S038	P32	26.26	TRUE	3	routine	routine	routine	TRUE	TRUE	TRUE
S039	P32	0	TRUE	7	routine	routine	routine	TRUE	TRUE	TRUE
S040	P32	36.86	FALSE	2	emergency	emergency	emergency	TRUE	TRUE	TRUE
S041	P33	23.84	TRUE	6	routine	routine	routine	TRUE	TRUE	TRUE
S042	P33	20.37	TRUE	5	routine	routine	routine	TRUE	TRUE	TRUE
S043	P33	46.39	FALSE	2	routine	routine	routine	TRUE	TRUE	TRUE
S044	P33	0	TRUE	7	routine	routine	routine	TRUE	TRUE	TRUE
S045	P34	5.48	TRUE	4	routine	routine	routine	TRUE	TRUE	TRUE
S046	P34	10.66	TRUE	3	routine	routine	routine	TRUE	TRUE	TRUE
S047	P34	14.66	TRUE	3	routine	routine	routine	TRUE	TRUE	TRUE
S048	P34	0	TRUE	5	urgent	urgent	urgent	TRUE	TRUE	TRUE
S049	P35	17.84	TRUE	2	routine	routine	routine	TRUE	TRUE	TRUE
S050	P35	0	TRUE	4	routine	routine	routine	TRUE	TRUE	TRUE
S051	P37	0	TRUE	2	routine	urgent	routine	FALSE	TRUE	FALSE
S052	P37	43.17	FALSE	4	routine	routine	routine	TRUE	TRUE	TRUE
S053	P41	11.9	TRUE	4	routine	routine	routine	TRUE	TRUE	TRUE
S054	P41	0	TRUE	2	routine	routine	routine	TRUE	TRUE	TRUE
S055	P42	0	TRUE	3	routine	routine	routine	TRUE	TRUE	TRUE
S056	P42	3.77	TRUE	4	routine	routine	routine	TRUE	TRUE	TRUE
S057	P43	21.9	TRUE	3	routine	routine	urgent	TRUE	FALSE	FALSE
S058	P43	28.73	TRUE	3	routine	routine	routine	TRUE	TRUE	TRUE
S059	P43	0	TRUE	8	urgent	urgent	urgent	TRUE	TRUE	TRUE
S060	P43	9.51	TRUE	2	routine	routine	routine	TRUE	TRUE	TRUE
S061	P43	42.44	FALSE	2	routine	routine	routine	TRUE	TRUE	TRUE
S062	P43	36.62	FALSE	5	urgent	urgent	urgent	TRUE	TRUE	TRUE
S063	P44	0	TRUE	4	routine	routine	routine	TRUE	TRUE	TRUE
S064	P44	26.77	TRUE	6	emergency	emergency	urgent	TRUE	FALSE	FALSE
S065	P47	0	TRUE	5	routine	urgent	urgent	FALSE	FALSE	TRUE
S066	P48	22.35	TRUE	3	routine	urgent	routine	FALSE	TRUE	FALSE
S067	P48	0	TRUE	4	routine	routine	routine	TRUE	TRUE	TRUE
S068	P48	22.58	TRUE	3	routine	routine	routine	TRUE	TRUE	TRUE
S069	P49	0	TRUE	8	routine	routine	routine	TRUE	TRUE	TRUE
S070	P49	7.97	TRUE	4	routine	routine	routine	TRUE	TRUE	TRUE
